# Ultrasound applications in the treatment of major depressive disorder (MDD): A systematic review of techniques and therapeutic potentials in clinical trials and animal model studies

**DOI:** 10.1101/2025.01.23.25320960

**Authors:** Gansheng Tan, Hong Chen, Eric C. Leuthardt

## Abstract

**Objective:** Major depressive disorder (MDD) is a debilitating condition that inflicts significant personal and economic burdens and affects around 8% of the US population. Approximately 30% of patients with MDD do not respond to conventional antidepressant and psychotherapeutic treatments. Current treatment options for refractory MDD include transcranial magnetic stimulation (TMS) and invasive surgical procedures such as surgical ablation, vagus nerve stimulation, and deep brain stimulation. In this context, therapeutic ultrasound emerges as a promising alternative for treating refractory MDD, which has the unique advantage of combining non-invasiveness with selective targeting. Over the past 10 years, there has been a growth in focused ultrasound research, leading to an exponential increase in interest in the technology. To support the future development of ultrasound for treating MDD, we conducted a systematic review following Preferred Reporting Items for Systematic Review and Meta-Analyses (PRISMA) guidelines.

**Materials and Methods:** We identified 86 relevant studies from 1975 through June 2025. Our inclusion criteria were peer-reviewed prospective cohort studies, case-control studies, and randomized controlled trials that report ultrasound efficacy for treating depression in humans or depressive-like behaviors in animal models (PROSPERO registration number: CRD42024626093). 23 studies met all inclusion criteria. We summarized ultrasonic techniques for treating depression and their efficacy.

**Results:** Two focused ultrasound (FUS) techniques used to treat depression include magnetic resonance-guided focused ultrasound (MRgFUS) for capsulotomy and low-intensity focused ultrasound (LIFUS) neuromodulation. MRgFUS capsulotomy results in permanent lesioning, whereas LIFUS is non-lesional and thought to have temporary effects. In human trials, the response rate (≥50% improvement in depression score from baseline) for MRgFUS capsulotomy and LIFUS neuromodulation were 53.85% and 69.2%, respectively. The odds ratio for LIFUS was 2.8. In addition, LIFUS neuromodulation had a large effect (|Cohen’s d| > 0.8) on reducing standard depression scale scores in humans or resolving depressive-like behaviors in rodents. The certainty of evidence is moderate for human trials and low for rodent models. MRgFUS capsulotomy had inconsistent lesioning success and a limited response rate, while LIFUS neuromodulation lacked systematic exploration of the parameter space and clear delineation of the underlying mechanisms. Future work should refine patient selection for MRgFUS capsulotomy and optimize the parameters for individualized functional targeting.

**Conclusions:** LIFUS neuromodulation achieved a large reduction in depressive behaviors in both rodent models and human trials. We conclude that LIFUS neuromodulation is a promising, noninvasive option for treating refractory MDD.
