## Supplementary material for "Ultrasound applications in the treatment of major depressive disorder (MDD): A systematic review of techniques and therapeutic potentials in clinical trials and animal model studies": Source data

### Sheet: screening
title	author	database	include	note	measurement	doi
Update in the clinical application of focused ultrasound	Natera-Villalba, Elena	Pudmed, WOS	no	all application for MRgFUS,review
Personalized Definition of Surgical Targets in Major Depression and Obsessive-Compulsive Disorder: A Potential Role for Low-Intensity Focused Ultrasound?	Salvador M Guinjoan 1	Pudmed	no	talk about low intensity for neuromodulation, review
Transcranial focused ultrasound: a new tool for non-invasive neuromodulation	Maria Fini	Pudmed, WOS	no	talk about mechanism and some opportunity in depression, review
Ultrasound neuromodulation ameliorates chronic corticosterone-induced depression- and anxiety-like behaviors in mice	Canwen Wu	Pudmed, WOS	yes	mice model	number of activated cFOs cell in DRN: 6.08; sucrose preference index- baseline 76.31+- 3.72, after cort, 45.89+-5.82: after cort+FUS:45.47 ± 3.89, cort group 3 weeks later. Cort 55.61+-3.29, fus group 77.03+-3.29,also evaluate NE, and anxiety-like behavior	10.1088/1741-2552/acdea9
Ultrasound Neuromodulation for Sleep and Neurological Disorder Therapy: A Path to Clinical Translation	Zheng HM	Pudmed, WOS	no	viewpoint paper
Botulinum toxin A injection using ultrasound combined with balloon guidance for the treatment of cricopharyngeal dysphagia: analysis of 21 cases	Lielie Zhu	Pudmed	no	treat cricopharyngeal dysphagia
Neuroprotective Effect of Ultrasound Neuromodulation on Kainic Acid- Induced Epilepsy in Mice	Junjie Zou	Pudmed, WOS	no	epilepsy mice
Technical and radiographic considerations for magnetic resonance imaging-guided focused ultrasound capsulotomy	Benjamin davidson	Pudmed	yes	successful rate vs skull density rate, thickness, anglle of incidence	15/22 lesion success rate, 2/6 achieved a predetermined response criterion of a ≥ 50% reduction in the 17-item Hamilton Depression Rating Scale (HAM-D) score	10.3171/2020.6.JNS201302
Nanobubble-actuated ultrasound neuromodulation for selectively shaping behavior in mice	Xuandi Hou	Pudmed,WOS	yes		We found a 2.5-fold increased expression of c-Fos in 5-HT+ neurons in the PGVs+US condition compared to the Saline+ condition, depression-like mice
Magnetic Resonance-Guided Focused Ultrasound Capsulotomy for Treatment-Resistant Psychiatric Disorders	Benjamin davidson	Pudmed	yes		reporting the same patient cohort as 9	10.1093/ons/opaa240
Safety and efficacy of repetitive stimulation of the left dorsolateral prefrontal cortex using transcranial focused ultrasound in treatment-resistant depressed patients: A non-inferiority randomized controlled trial protocol	Gustavo Dos Santos Alves Maria	Pudmed,WOS	no	protocol
Antidepressant-like Effect of the Eburnamine-Type Molecule Vindeburnol in Rat and Mouse Models of Ultrasound-Induced Depression	Eugene Zubkov	Pudmed	no	use ultrasound to induce depression in mice
Personalized depth-specific neuromodulation of the human primary motor cortex via ultrasound	Shancheng Bao	Pudmed, WOS	no	no depression cohort
A systematic review of focused ultrasound for psychiatric disorders: current applications, opportunities, and challenges	Matthew henn	Pudmed,WOS	no	review, we can learn from this paper
Low-intensity pulsed ultrasound ameliorates depression-like behaviors in a rat model of chronic unpredictable stress	Jinniu Zhang	Pudmed, WOS	yes	LIPUS stimulation of the vmPFC, increases c-Fos-positive cells in the vmPFC, LIPUS significantly increased sucrose preference in CUS rats beginning in the third week	10.1111/cns.13463
Transcranial low-intensity ultrasound stimulation for treating central nervous system disorders: A promising therapeutic application	yunyun Hu	Pudmed,WOS	No	review
A Comprehensive Review of Low-Intensity Focused Ultrasound Parameters and Applications in Neurologic and Psychiatric Disorders	Stewart	Pudmed,WOS	No	review
Incisionless MR-guided focused ultrasound: technical considerations and current therapeutic approaches in psychiatric disorders	Thomas	Pudmed,WOS	No	review	The therapeutic potential of MRgFUS is currently being assessed in a phase 1 trial for depressive symptoms in primarily diagnosed OCD patients (NCT 02348411; NCT03421574; anterior limb of the capsula interna (ALIC)) [Citation13,Citation27,Citation52]. Despite these preliminary, positive findings in primary diagnosed OCD patients with depressive symptoms, limited evidence exists so far for the the…
Long-Term Safety and Efficacy of Focused Ultrasound Capsulotomy for Obsessive-Compulsive Disorder and Major Depressive Disorder	Clement Hamani	Pudmed, WOS	Yes	In patients with MDD (n = 12), a 26% and 25% nonsignificant reduction in Hamilton Depression Rating Scale scores (baseline 24.3 ± 1.2) was observed at 6 months and 12 months, respectively.	https://www.sciencedirect.com/science/article/pii/S0006322324015488?via%3Dihub
A review of low-intensity focused ultrasound pulsation	Alexander Bystritsky	Pudmed, WOS	No	review
Ultrasound of alternating frequencies and variable emotional impact evokes depressive syndrome in mice and rats	Anna Morozova	Pudmed	No	induce depressive syndrome
Transcranial Low-Intensity Focused Ultrasound Stimulation of the Visual Thalamus Produces Long-Term Depression of Thalamocortical Synapses in the Adult Visual Cortex	Lukas Mesik	Pudmed, WOS	No	not involve depressive model, study thalamocortical synapses
Ultrasound Stimulation of Prefrontal Cortex Improves Lipopolysaccharide-Induced Depressive-Like Behaviors in Mice	Sha Sha Yi	Pudmed, WOS	Yes	US of the PFC improves forced swimming test (FST), tail suspension test (TST), and elevated plus maze (EPM).		https://doi.org/10.3389/fpsyt.2022.864481
Transcranial focused ultrasound induces sustained synaptic plasticity in rat hippocampus	Xiaodan Niu	Pudmed,WOS	No	study synaptic plasiticity
Brain Metabolic Profile after Intranasal vs. Intraperitoneal Clomipramine Treatment in Rats with Ultrasound Model of Depression	Abramova O,	Pudmed	No	use ultrasound to induce depression in rats
Ultrasound Deep Brain Stimulation Modulates Body Temperature in Mice	Na Pang	Pudmed,WOS	No	does not include depression model
Transcranial ultrasound stimulation relieves depression in mice with chronic restraint stress	yiyue Zhu	Pudmed, WOS	Yes	Ultrasound waves to dorsal raphe nucleus, sucrose preference and tail suspension tests. c-Fos (p= 0.05) positive cells' expression and the 5-HT level (p= 0.0079) in the DRN.	10.1088/1741-2552/ac8bfd
Application of dexmedetomidine-remifentanil in high-intensity ultrasound ablation of uterine fibroids: a randomised study	X Fu	Pudmed	No	does not include depression model
Feasibility Study for a High-Frequency Flexible Ultrasonic Cuff for High-Precision Vagus Nerve Ultrasound Neuromodulation	Cornelis van Damme	Pudmed, WOS	No	we include because it has the intention to treat depression, Fus for vagus nerve stimylation ->do not intend to treat depression		10.1109/TUFFC.2024.3381923
Antidepressant-Like Effect of Low-Intensity Transcranial Ultrasound Stimulation	Daqu Zhang	Pudmed, WOS	Yes	prelimbic cortex, higher sucrose preference index in LT-Res-TUS group, no tissue damage		10.1109/TBME.2018.2845689
Magnetic resonance-guided focused ultrasound capsulotomy for refractory obsessive compulsive disorder and major depressive disorder: clinical and imaging results from two phase I trials	Benjamin davidson	Pudmed, WOS	Yes	same cohort, but imaging analysis, Positron emission tomography (PET) analysis (nine subjects) revealed widespread decreases in metabolism bilaterally in the cerebral hemispheres at 6 months post treatment, as well as in the right hippocampus, amygdala, and putamen.		https://doi.org/10.1038/s41380-020-0737-1
Ultrasound stimulation inhibits recurrent seizures and improves behavioral outcome in an experimental model of mesial temporal lobe epilepsy	Hilola Hakimova	Pudmed	No	improved depression in epilepsy mice -
Decrease in ultrasound Brain Tissue Pulsations as a potential surrogate marker of response to antidepressant	Thomas	Pudmed	No	do not use ultrasound as treatment for depression
Investigation of non-invasive focused ultrasound efficacy on depressive-like behavior in hemiparkinsonian rats	Herlihy RA	Pudmed	Yes	antidepressant efficacy in parkinson mice
Low Intensity Focused Ultrasound Increases Duration of Anti-Nociceptive Responses in Female Common Peroneal Nerve Injury Rats	Liss, Andrea	Pudmed,WOS	No	do not intend to treat depression
Examining cognitive change in magnetic resonance-guided focused ultrasound capsulotomy for psychiatric illness	Benjamin Davidson	Pudmed	Yes	showing no cognitive decline		https://www.nature.com/articles/s41398-020-01072-1
Neuromodulatory Responses Elicited by Intermittent versus Continuous Transcranial Focused Ultrasound Stimulation of the Motor Cortex in Rats	Tsung-Hsun	Pudmed, WOS	No	do not intend to treat depression
Ultrasound Stimulation Attenuates CRS-Induced Depressive Behavior by Modulating Dopamine Release in the Prefrontal Cortex	Ling Wang	Pudmed,WOS	Yes	targeting VTA FUS treatment alleviated chronic restraint stress (CRS) -induced anhedonia and despair behavior		10.1109/TNSRE.2024.3378976
Effect of Low-Intensity Transcranial Focused Ultrasound Stimulation in Patients With Major Depressive Disorder: A Randomized, Double-Blind, Sham-Controlled Clinical Trial	Jooyoung Oh	Pudmed,WOS	Yes	Our results reveal that tFUS stimulation clinically improved MADRS scores		https://doi.org/10.30773/pi.2024.0016
Differentiation of thoracic outlet syndrome from treatment-resistant cervical brachial pain syndromes: development and utilization of a questionnaire, clinical examination and ultrasound evaluation	Sheldon E Gordon	Pudmed	No	do not intend to treat depression
[Clinical application of oxycodone combined with dexmedetomidine in percutaneous ultrasound-guided radiofrequency ablation of hepatocellular carcinomas]	Zhou HD	Pudmed	No	do not intend to treat depression
[Ultrasound-guided stellate ganglion block improves sleep quality in elderly patients early after thoracoscopic surgery for lung cancer: a randomized controlled study]	C Gu	Pudmed	No	do not intend to treat depression
Dexmedetomidine Added to Bupivacaine versus Bupivacaine in Transincisional Ultrasound-Guided Quadratus Lumborum Block in Open Renal Surgeries: A Randomized Trial	Amin Alansary	Pudmed	No	do not intend to treat depression
Ultrasound Neuromodulation Inhibits Seizures in Acute Epileptic Monkeys	ZouJJ	Pudmed,WOS	No	do not intend to treat depression
Neuromodulation with transcranial focused ultrasound	Jan Kubanek	WOS	No	review, talks about mechanism
Preliminary Research on Depression Treatment: Combination of Transcranial Magnetic Stimulation and MRI-Guided Low-Intensity Focused Ultrasound Pulsation	Li Xu	WOS	yes	combine with TMS, and text is available with library
Device for Multifocal Delivery of Ultrasound Into Deep Brain Regions in Humans	RIIS,T, Jan Kubanek	WOS	Yes	targetting SGC, depression rating		10.1109/TBME.2023.3313987
Low-intensity focused ultrasound stimulation reverses social avoidance behavior in mice experiencing social defeat stress	Wang YM	WOS	No	do not intend to treat depression
Non-invasive molecularly-specific millimeter-resolution manipulation of brain circuits by ultrasound-mediated aggregation and uncaging of drug carriers	Ozdas, MS	WOS	No	do not intend to treat depression
Treatment of major depressive disorder via magnetic resonance-guided focused ultrasound surgery	Kim M	mentioned several times in screened papers	yes	case report, anterior limb of the internal capsule, looking at depression rating scale		https://www.biologicalpsychiatryjournal.com/article/S0006-3223(17)31578-0/fulltext
A study of novel bilateral thermal capsulotomy with focused ultrasound for treatment-refractory obsessive-compulsive disorder: 2-year follow-up	Kim SJ	mentioned several times in screened papers	no	MRgFUS, Yale–Brown Obsessive Compulsive Scale scores decreased significantly across the 24-month follow-up period (mean ± standard deviation, 34.4 ± 2.3 at baseline v. 21.3 ± 6.2 at 24 months, p < 0.001).
Durable effects of deep brain ultrasonic neuromodulation on major depression: a case report	Thomas Riis	Known to the authors	yes	Hamilton depression rating scale, Low-intensity transcranial focused ultrasound		https://doi.org/10.1186/s13256-023-04194-4
Noninvasive Modulation of the Subcallosal Cingulate and Depression With Focused Ultrasonic Waves	Thomas Riis	Known to the authors	yes	6-item Hamilton Depression Rating Scale scores

### Sheet: 2_screening_no_treatment
Second search on June 20, New studies in addition to the initial screening (without including 'treatment' as criterion)
title	author	database	include	note	measurement	doi
Human Studies of Transcranial Ultrasound neuromodulation: A systematic review of effectiveness and safety	Can Sarica	PudMed, WOS	No	review
A review of functional neuromodulation in humans using low-intensity transcranial focused ultrasound	Kyuheon Lee	PudMed, WOS	No	review
Transcranial ultrasound neuromodulation induces neuronal correlation change in the rat somatosensory cortex	Sandhya Ramachandran	PudMed, WOS	No	not for depression
Neuromodulation Using Transcranial Focused Ultrasound on the Bilateral Medial Prefrontal Cortex	Young Goo Kim	PudMed, WOS	No	not for treating depression
Transcranial focused ultrasound modulates the emergence of learned helplessness via midline theta modification	Andre Forster	PudMed, WOS	No	not for treating depression
Long-lasting forms of plasticity through patterned ultrasound-induced brainwave entrainment	Ho-Jeong Kim	PudMed, WOS	No	Not therapeutic ultrasound
Transspinal Focused Ultrasound Suppresses Spinal Reflexes in Healthy Rats	Weiguo Song	PudMed, WOS	No	Not therapeutic ultrasound
Dexmedetomidine versus midazolam for sedation during endobronchial ultrasound-guided transbronchial needle aspiration: A randomised controlled trial	Junghun Kim	PudMed	No	not for depression
Measurement of gastric emptying by real-time ultrasound	DN Bateman	PudMed	No	not for treating depression
Effect of ultrasound on the functional state of nicotinic acetylcholine receptors in molluscan neurons	V A Dyatlov	PudMed	No	not for treating depression
Electrophysiological-mechanical coupling in the neuronal membrane and its role in ultrasound neuromodulation and general anaesthesia	Jerusalem, A;	WOS	No	not for treating depression
Low Intensity Focused Ultrasound for Non-invasive and Reversible Deep Brain Neuromodulation-A Paradigm Shift in Psychiatric Research	Arulpragasam, AR	WOS	No	review, not for treating depression
A review of the bioeffects of low-intensity focused ultrasound and the benefits of a cellular approach	Collins, MN	WOS	No	review, not for treating depression
The Inhibitory Thermal Effects of Focused Ultrasound on an Identified, Single Motoneuron	Collins, MN	WOS	No	not for treating depression
Modulation effect of mouse hippocampal neural oscillations by closed-loop transcranial ultrasound stimulation	Dong, SX	WOS	No	not for treating depression
Low-Intensity Focused Ultrasound of White Matter Tracts in the Anterior Limb of the Internal Capsule Decreases Connectivity Between Thalamus and Orbitofrontal/Subgenual Cortices in Participants With Major Depression	Tsuchiyagaito	WOS	No	Meeting abstract, no clinical outcome reported
Low-Intensity Focused Ultrasound of Human White Matter Tracts: An Opportunity to Advance Precision Neuromodulation Targeting in Major Depression	Guinhoan,S	WOS	No	Meeting abstract, no clinical outcome reported
P369. First-in-Human Use of Low Intensity Focused Ultrasound in Depressed Patients: Safety and Tolerability Outcomes	Amanda Arulpragasam	WOS	No	Meeting abstract, no clinical outcome reported
A 200-1380-kHz Quadrifrequency Focused Ultrasound Transducer for Neurostimulation in Rodents and Primates: Transcranial In Vitro Calibration and Numerical Study of the Influence of Skull Cavity	Constans, C	WOS	No	not for treating depression
Transcranial Focused Ultrasound Neuromodulation Elicits Functional Connectivity Changes in Depression	Feldman, Daniel	WOS	No	Meeting abstract, no clinical outcome reported
Low-intensity focused ultrasound for human neuromodulation	Legon, Wynn	WOS	No	review, talk about longevity of effects
TWO QUEENSLAND UPDATES: DEEP BRAIN STIMULATION (DBS) AND FOCUSSED ULTRASOUND NEUROMODULATION FOR OBSESSIVE-COMPULSIVE DISORDER; AND ENRICHING DBS FOR DEPRESSION THROUGH THE PHENOTYPING OF MELANCHOLIA	Mosley, P	WOS	No	Meeting abstract, no clinical outcome reported
Ultrasound Applications in the Treatment of Major Depressive Disorder (MDD): A Systematic Review of Techniques and Efficacy	Gansheng Tan	PudMed	No	review
[Adenosine myocardial perfusion SPECT with Tc-99m-MIBI in patients with obstructive coronary artery disease: correlation between quantitative coronary angiography and intravascular ultrasound measurements]		PudMed	No	Article in Portuguese, not for depression
Epidural anesthesia with intravenous dexmedetomidine sedation in the successful anesthetic management of MRI-guided focused ultrasound ablation of early prostatic cancer	Adrian T L Ng	PudMed	No	not for treating depression
Hypertrophic obstructive cardiomyopathy. Assessment by echocardiographic and Doppler ultrasound techniques	D R Boughner	PudMed	No	not for treating depression
After 2025
title	author	database	include	note	measurement	doi
Advances in transcranial focused ultrasound neuromodulation for mental disorders	Yu Shi	PudMed, WOS	No	general review
Ultrasound Neuromodulation With Transcranial Pulse Stimulation in Alzheimer Disease: A Randomized Clinical Trial	Matt, Eva	PudMed, WOS	No	Alzheimer
Selective Subnucleus Ultrasound Stimulation Induces Synaptic Potentiation in the Mouse Hippocampus	Zhou, Wei	WOS	No	not for depressive-like model
Deep transcranial ultrasound stimulation using personalized acoustic metamaterials improves treatment-resistant depression in humans	David Attali	Pudmed,WOS	yes	NCT06085950, MADRS, 37.2+-6.9(3.08577) to 14.8+-8.6(sem3.846), open label
Transcranial focused ultrasound targeting the default mode network for the treatment of depression	Jessica N. Schachtner1*	Pudmed,WOS	yes	not for meta-analysis, because insufficient reported data (no clinical scae reported after treatment)
Transcriptomic Alterations in the Hippocampus and Prefrontal Cortex of Rats with Chronic Unpredictable Stress Induced by Low-Intensity Pulsed Ultrasound	Siyu Ren	Pudmed,WOS	yes	the behavioral data was already reported in a previous study, this study focused on gene expression, not for meta-analysis
Peripheral Nerve Stimulation Implantation Combining Ultrasound With Microendoscopy for Management of Chronic Neuropathic Pain: A Case Series Study	(Bouche, Benedicte	Pudmed,WOS	No	Pain
Summary
Second search on WOS yield 59 records, 26 new records compared to the first search (33 records for the first search)
Second search on PudMed yield 64 records, 20 new records compared to the first search (44 records for the first search)
13 duplicates in the new records from the second search, yielding 33 new records; of 44+33 records indentified in the first search, 28 are duplicates and 33 did not meet inclusion criteria, therefore 16 left (+3 known to authors)
of the 33 new records, 30 did not meet inclusion criteria, 3 were included in the final pool
One study known to the authors
Effects of Transcranial Pulse Stimulation (TPS) on Adults with Symptoms of Depression—A Pilot Randomized Controlled Trial	Terri Cheung	Known to the authors	yes

### Sheet: assessment
title	author	database	include	selection	comparability	outcome	Quality assessment	subject
Ultrasound neuromodulation ameliorates chronic corticosterone-induced depression- and anxiety-like behaviors in mice	Canwen Wu	Pudmed	yes	1	1	1	Good	animal
Technical and radiographic considerations for magnetic resonance imaging-guided focused ultrasound capsulotomy	Benjamin davidson	Pudmed	yes	1	0.5	0.5	Moderate	human
Nanobubble-actuated ultrasound neuromodulation for selectively shaping behavior in mice	Xuandi Hou	Pudmed,WOS	yes	1	1	1	Good	animal
Magnetic Resonance-Guided Focused Ultrasound Capsulotomy for Treatment-Resistant Psychiatric Disorders	Benjamin davidson	Pudmed	yes	1	0.5	0.5	Moderate	human
Low-intensity pulsed ultrasound ameliorates depression-like behaviors in a rat model of chronic unpredictable stress	Jinniu Zhang	Pudmed, WOS	yes	1	1	1	Good	animal
Long-Term Safety and Efficacy of Focused Ultrasound Capsulotomy for Obsessive-Compulsive Disorder and Major Depressive Disorder	Clement Hamani	Pudmed	Yes	1	0.5	1	Good	human
Ultrasound Stimulation of Prefrontal Cortex Improves Lipopolysaccharide-Induced Depressive-Like Behaviors in Mice	Sha Sha Yi	Pudmed, WOS	Yes	1	1	1	Good	animal
Transcranial ultrasound stimulation relieves depression in mice with chronic restraint stress	yiyue Zhu	Pudmed	Yes	1	1	1	Good	animal
Antidepressant-Like Effect of Low-Intensity Transcranial Ultrasound Stimulation	Daqu Zhang	Pudmed	Yes	1	1	1	Good	animal
Magnetic resonance-guided focused ultrasound capsulotomy for refractory obsessive compulsive disorder and major depressive disorder: clinical and imaging results from two phase I trials	Benjamin davidson	Pudmed, WOS	Yes	0.5	0.5	1	Moderate	human
Investigation of non-invasive focused ultrasound efficacy on depressive-like behavior in hemiparkinsonian rats		Pudmed	Yes	0.5	1	1	Good	animal
Examining cognitive change in magnetic resonance-guided focused ultrasound capsulotomy for psychiatric illness	Benjamin Davidson	Pudmed	Yes	0.5	0.5	1	Moderate	human
Ultrasound Stimulation Attenuates CRS-Induced Depressive Behavior by Modulating Dopamine Release in the Prefrontal Cortex	Ling Wang	Pudmed,WOS	Yes	1	1	1	Good	animal
Effect of Low-Intensity Transcranial Focused Ultrasound Stimulation in Patients With Major Depressive Disorder: A Randomized, Double-Blind, Sham-Controlled Clinical Trial	Jooyoung Oh	Pudmed,WOS	Yes	1	1	1	Good	human
Device for Multifocal Delivery of Ultrasound Into Deep Brain Regions in Humans	RIIS,T, Jan Kubanek	WOS	Yes	0	1	0.5	Poor	human
Treatment of major depressive disorder via magnetic resonance-guided focused ultrasound surgery	Kim M	mentioned several times in screened papers	yes	0	0.5	1	Poor	human
Durable effects of deep brain ultrasonic neuromodulation on major depression: a case report	Thomas Riis	Known to the authors	yes	0	0.5	1	Poor	human
Preliminary Research on Depression Treatment: Combination of Transcranial Magnetic Stimulation and MRI-Guided Low-Intensity Focused Ultrasound Pulsation	Li Xu	WOS	yes	1	1	1	Good	human
Noninvasive Modulation of the Subcallosal Cingulate and Depression With Focused Ultrasonic Waves	Thomas Riis	Known to the authors	yes	1	1	1	Good	human
Deep transcranial ultrasound stimulation using personalized acoustic metamaterials improves treatment-resistant depression in humans	David Attali		yes	0.5	0.5	1	Moderate	human
Transcranial focused ultrasound targeting the default mode network for the treatment of depression	Jessica N. Schachtner1*		yes	1	0.5	1	Moderate	human
Transcriptomic Alterations in the Hippocampus and Prefrontal Cortex of Rats with Chronic Unpredictable Stress Induced by Low-Intensity Pulsed Ultrasound	Siyu Ren		yes	1	1	1	Good	animal
Effects of Transcranial Pulse Stimulation (TPS) on Adults with Symptoms of Depression—A Pilot Randomized Controlled Trial	Teris Cheung	Known to the authors	yes	1	1	1	Good	human

### Sheet: human studies
		baseline	after stim	week 1	week 2	week 3	week 4	1 month	6month	12 month
Preliminary Research on Depression Treatment: Combination of Transcranial Magnetic Stimulation and MRI-Guided Low-Intensity Focused Ultrasound Pulsation	Li Xu	42.80±4.34	36.20±2.60									HDRS, they report in the middle of the treatment as well
	sham	43.16±4.99	40.34±3.33
Durable effects of deep brain ultrasonic neuromodulation on major depression: a case report	Thomas Riis	11	0	0				1				HDRS-6 - 18 (max)	NCT05301036	low- intensity	n=1 (not included in meta-analysis)
Device for Multifocal Delivery of Ultrasound Into Deep Brain Regions in Humans	RIIS,T, Jan Kubanek											subjective rating, 2 patient, reduce depression and anxiety	NCT05301036	low- intensity	n=2 (not included in meta-analysis)
	sham
Effect of Low-Intensity Transcranial Focused Ultrasound Stimulation in Patients With Major Depressive Disorder: A Randomized, Double-Blind, Sham-Controlled Clinical Trial	Jooyoung Oh	28.5±8.4	16.8±6.8		14.8±7.2							MADRS	NCT04405791	low- intensity	11 active, 12 sham
	sham	29.2±8.3	25.7±9.0		24.8±9.3
Noninvasive Modulation of the Subcallosal Cingulate and Depression With Focused Ultrasonic Waves	Thomas Riis	11.4±2.2	6.3±4.5									HDRS-6 - 18 (max)
		10.8±2.3	7.2±4.7
Deep transcranial ultrasound stimulation using personalized acoustic metamaterials improves treatment-resistant depression in humans	David Attali	37.2±6.9	14.8 ± 8.6	23.8 ± 8.8	22.8 ± 8.9	22.3 ± 9.9	28.2 ± 5.2					MADRS
Effects of Transcranial Pulse Stimulation (TPS) on Adults with Symptoms of Depression—A Pilot Randomized Controlled Trial	Teris Cheung	25.73±9.45	13.20±7.24
	control (waitlist)	21.60±8.70	19.8±6.89
Transcranial focused ultrasound targeting the default mode network for the treatment of depression	Jessica N. Schachtner1*
Treatment of major depressive disorder via magnetic resonance-guided focused ultrasound surgery	Kim M	26		8				6	3	7		HDRS-17	NCT02348411	high-intensity	n=1
Long-Term Safety and Efficacy of Focused Ultrasound Capsulotomy for Obsessive-Compulsive Disorder and Major Depressive Disorder	Clement Hamani	24.3 ± 1.2							18.1 ± 2.4	18.3 ± 2.8		HAMD-17	NCT03421574	high-intensity	n=12, 4 responder at 12 month
Technical and radiographic considerations for magnetic resonance imaging-guided focused ultrasound capsulotomy	Benjamin davidson												NCT03421574
Magnetic Resonance-Guided Focused Ultrasound Capsulotomy for Treatment-Resistant Psychiatric Disorders	Benjamin davidson											2/6 MDD patients completing the treatment met criteria for response (≥50% reduction on the HAMD17)	NCT03421574
Examining cognitive change in magnetic resonance-guided focused ultrasound capsulotomy for psychiatric illness	Benjamin Davidson												NCT03421574
Magnetic resonance-guided focused ultrasound capsulotomy for refractory obsessive compulsive disorder and major depressive disorder: clinical and imaging results from two phase I trials	Benjamin davidson												NCT03421574

### Sheet: MRgFUS
id	age	follow-up	HAMD
1	56	baseline	26
1	56	6_month	3
1	56	12_month	7
2	73	baseline	25
2	73	6_month	19
2	73	12_month	3
3	44	baseline	23
3	44	6_month	19
3	44	12_month	25
3	44	longterm	24
4	46	baseline	21
4	46	6_month	26
4	46	12_month	28
4	46	longterm	28
5	54	baseline	25
5	54	6_month	26
5	54	12_month	25
6	66	baseline	26
6	66	6_month	18
6	66	12_month	12
7	36	baseline	21
7	36	6_month	27
7	36	12_month	30
8	40	baseline	27
8	40	6_month	29
8	40	12_month	28
9	32	baseline	26
9	32	6_month	13
9	32	12_month	22
9	32	longterm	14
10	38	baseline	18
10	38	6_month	14
10	38	12_month	19
10	38	longterm	5
11	53	baseline	23
11	53	6_month	18
11	53	12_month	22
11	53	longterm	5
12	36	baseline	22
12	36	6_month	1
12	36	12_month	4
12	36	longterm	5
13	42	baseline	34
13	42	6_month	7
13	42	12_month	8

### Sheet: sucrose_preference
id	author	mean_control	sem_control	n_contrtol	mean_intervention	sem_intervention	n_intervention	cohens_f	lower_f	upper_f	k_groups	F_stat	total_sample_size	df_effect	df_error
1	Canwen Wu	55.61	3.29	8	77.03	3.29	8
2	Yiyue Zhu	63.57	4.66	11	72.11	3.37	11
3	Daqu Zhang	72.8	7.2	16	88.8	2.5	16
4	Rachael A. Herlihy							0.27	0.048	0.499	2	5.467	80	1	76
5	Ling wang							0.3245	0.2904	0.7786	3	10.329	44	2	43

### Sheet: immobility_FST
id	author	mean_control	sem_control	n_contrtol	mean_intervention	sem_intervention	n_intervention	cohens_f	lower_f	upper_f	k_groups	F_stat	total_sample_size	df_effect	df_error	Cohen_d	variance_d
1	Xuandi Hou	119.566	3.344	9	89.501	2.294	9
2	Jinniu Zhang															-0.2226	0.091
3	Shasha Yi	152.4	9.31	12	111	11.7	12
4	Daqu Zhang										3	1.5613	48	2	45	-0.645	0.04406
5	Rachael A. Herlihy											0.1676	43	1	39	-0.1311	0.09327
6	Ling wang											9.473				-1.68579	1.4483

### Sheet: immobility_TST
id	author	mean_control	sem_control	n_contrtol	mean_intervention	sem_intervention	n_intervention	cohens_f	lower_f	upper_f	k_groups	F_stat	total_sample_size	df_effect	df_error	Cohen+d	variance_d
1	Canwen Wu	125.3	9.36	8	66.38	7.77	8
2	Xuandi Hou															-3.347	0.533
3	Shasha Yi	165.80	7.24	10	141.5	6.39	13
4	Yiyue Zhu	121.3	12.58	11	72.09	8.254	11
5	Ling wang															-1.36617	1.2892

### Sheet: human_LIFUS
id	author	mean_control_baseline	sem_control_baseline	n_contrtol	mean_intervention_baseline	sem_intervention_baseline	n_intervention	mean_control	sem_control	n_contrtol	mean_intervention	sem_intervention	n_intervention	cohens_f	lower_f	upper_f	k_groups	F_stat	total_sample_size	df_effect	df_error	Cohen+d	variance_d
1	Li Xu	43.16	4.99	30	42.8	4.34	30	40.34	4.33	30	36.2	2.6	30
2	Jooyoung Oh	29.2	2.396	12	28.5	2.5327	11	24.8	2.68468	12	14.8	2.17	11
3	Thomas Riis	10.8	0.727	10	11.4	0.635	12	7.2	1.486	10	6.3	1.299	12
4	David Attali				37.2	3.08577	5				22.8	3.98
5	Jessica N. Schachtner				19.9	1.4087	20				they report estimate of change -4.2 between wk3-wk1, and between w1-baseline, CI = -5.85, -2.62
6	Teris Cheung	21.6	2.2463	15	25.73	2.43998	15	19.8	1.77899	15	13.2	1.869	15
			std			std
2	Jooyoung Oh	29.2	8.3	12	28.5	8.4	11	24.8	9.3	12	14.8	7.2	11
3	Thomas Riis		2.3			2.2			4.7			4.5
4	David Attali					6.9						8.9
5	Jessica N. Schachtner					6.3
6	Teris Cheung		8.7			9.45			6.89			7.24
		response_intervention	total_intervention	response_control	total_control	Note: Jessica N. Schachtner does not provide such data	target	target	response_intervention	total_intervention	response_control	total_control	ratio_inter	ratio_sham	odd_ratio
1	Li Xu	27	30	19	30		PFC	PFC	42	61	20	42	0.688525	0.47619	2.43
2	Jooyoung Oh	6	11	1	12		PFC	SCC	12	17	3	10	0.705882	0.3	5.6
3	Thomas Riis	8	12	3	10		SCC
4	David Attali	4	5				SCC
5	Jessica N. Schachtner1	9	20				PFC
	sum	54	78	23	52
	without Li sum	27	48	4	22
above is ITT estimates
per-protocol
3	Thomas Riis	10.7	0.9	9	11.9	0.5376	10	7.6	1.6667	9	6.1	1.5179	10
			std			std			std			std
3	Thomas Riis		2.7			1.7			5			4.8
adverse effect		n_active	total
1	Li Xu	3	4
2	Jooyoung Oh	0	0
3	Thomas Riis
4	Teris Cheung

### Sheet: human_LIFUS_initial_response
id	author	mean_control_baseline	sem_control_baseline	n_contrtol	mean_intervention_baseline	sem_intervention_baseline	n_intervention	mean_control	sem_control	n_contrtol	mean_intervention	sem_intervention	n_intervention	cohens_f	lower_f	upper_f	k_groups	F_stat	total_sample_size	df_effect	df_error	Cohen+d	variance_d
1	Li Xu	43.16	4.99	30	42.8	4.34	30	40.34	4.33	30	36.2	2.6	30
2	Jooyoung Oh	29.2	2.396	12	28.5	2.5327	11	25.7	2.598	12	16.8	2.05	11
3	Thomas Riis	10.8	0.727	10	11.4	0.635	12	7.2	1.486	10	6.3	1.299	12
4	David Attali				37.2	3.08577	5				14.8	3.846	5
5	Jessica N. Schachtner				19.9	1.4087	20				they report estimate of change -4.2 between wk3-wk1, and between w1-baseline, CI = -5.85, -2.62, week three is immediately after treatment
6	Teris Cheung	21.6	2.2463	15	25.73	2.43998	15	19.8	1.77899	15	13.2	1.869	15
			std			std			std			std
2	Jooyoung Oh		8.3	12	28.5	8.4	11		9	12		6.8	11
3	Thomas Riis		2.3			2.2			4.7			4.5
4	David Attali					6.9						8.6
5	Jessica N. Schachtner					6.3
6	Teris Cheung		8.7			9.45			6.89			7.24
above is estimates from initial response/immediately after treatment
